# Predicting COVID-19 case counts using SARS-CoV-2 genetic diversity from wastewater

**DOI:** 10.1101/2025.11.07.25339787

**Authors:** Sana Naderi, Steven G. Sutcliffe, Gavin M. Douglas, Sukriye Celikkol Aydin, Inès Levade, Judith Fafard, Lila Naouelle Salhi, Fernando Sanchez-Quete, Sarah Reiling, Ju-ling Liu, Marc-Denis Rioux, David Dreifuss, Ivan Topolsky, Niko Beerenwinkel, Selena M. Sagan, Stephanie K. Loeb, Peter Vanrolleghem, Sarah Dorner, Dominic Frigon, Jiannis Ragoussis, B. Jesse Shapiro

## Abstract

Wastewater monitoring is a promising, cost-effective method for pathogen surveillance, particularly when individual patient testing is limited. A typical approach is to estimate viral concentrations using PCR-based quantification of viral nucleic acids. This approach has been successfully used during the ongoing COVID-19 pandemic to track, and even predict, waves of infection in a community. Although simple in principle, PCR-based quantification can be noisy and susceptible to false-negatives when mutations interrupt primer binding sites. Here we compare PCR-based quantification to whole-genome sequencing of SARS-CoV-2 to predict the number of positive COVID-19 cases in a local region. To do so, we calculate a simple population genetic metric as a proxy for population expansion: the number of polymorphic nucleotide sites in the viral genome, referred to as the number of segregating sites. We show that the number of segregating sites is predictive of COVID-19 case counts from up to 5-8 days prior, in 6 out of 10 wastewater sampling locations across the province of Quebec, Canada tracked over a mean period of ∼280 days. By contrast, PCR-based viral concentrations were not significantly predictive at any sampling location in Quebec. In an independent Swiss wastewater dataset sampled over a similar duration, both segregating sites and PCR-based quantification were predictive of future case counts in 5 out of 6 locations. Together, these results suggest that PCR-based approaches may be more sensitive to region-specific differences in sampling frequency and quality, whereas sequencing-based approaches may be more robust leading indicators of infection counts.

**Importance:** Wastewater monitoring of pathogens is an increasingly important part of the epidemiological surveillance toolkit. It typically involves quantifying pathogens in wastewater by PCR, an approach that is relatively simple but can be noisy and prone to false-negatives. Here we explore an alternative approach, based on quantifying viral genetic diversity by whole-genome sequencing SARS-CoV-2 from wastewater. Using wastewater samples from Quebec and Switzerland, we show that a simple metric of genetic diversity (which tracks with population expansion and does not require any pre-defined database of viral variants) is predictive of COVID-19 case counts about a week in advance, in a majority of sampled locations. While sequencing may be more costly and labor-intensive than PCR, it provides a robust and informative tool for wastewater-based epidemiology.
