## Supplementary Figures and Tables for "Predicting COVID-19 case counts using SARS-CoV-2 genetic diversity from wastewater": supp_table_S1.tsv

city_id	site_number	mean_nseg_relaxed	mean_nseg_relaxed_no_ldms	mean_nseg_relaxed_no_samplespec_ldms	percentage_samplespec	percentage_total
MTL	1	354.91519434629	294.537102473498	343.600706713781	0.0318794117939885	0.170119771806334
MTL	2	319.686832740214	265.654804270463	310.615658362989	0.0283751892421408	0.169015495591771
LVL	1	230.06462585034	187.636054421769	221.710884353742	0.0363104126317657	0.184420230931859
LVL	2	356.362595419847	296.43893129771	344.118320610687	0.0343590347767412	0.168153630297643
LVL	5	344.509157509157	284.553113553114	333.516483516484	0.0319082200082934	0.174033237286153
GTN	1	226.524	188.324	219.752	0.0298952870336035	0.16863555296569
QC	1	133.474747474747	104.313131313131	127.373737373737	0.0457090964128955	0.218480399576207
QC	2	235.890977443609	191.364661654135	227.093984962406	0.0372926195674694	0.188758028272268
Riki	1	383.022522522523	311.153153153153	365.54954954955	0.0456186567251943	0.187637449871223
Sept	1	206.12380952381	164.447619047619	196.171428571429	0.048283509679804	0.202190084553897
